# Metabolites from blood and formalin-fixed, paraffin-embedded tissue from participants with low- and high-grade prostate cancer: a pilot study

**DOI:** 10.64898/2026.03.12.26348192

**Authors:** Rebecca E. Graff, Henrik L. Bengtsson, Jung H. Suh, Adam B. Olshen, Elizabeth Y. Wang, Ryan M. Allen, Erin L. Van Blarigan, Stacey A. Kenfield, Janet E. Cowan, Peter R. Carroll, Jeff Simko, June M. Chan

## Abstract

**Background:** Identifying metabolites associated with prostate cancer (PC) aggressiveness may elucidate mechanisms underlying disease severity. Doing so for plasma and formalin-fixed, paraffin-embedded (FFPE) tissue could accelerate discovery. In this cross-sectional pilot study, we generated hypotheses for further exploration by assessing associations between plasma metabolites and Gleason score in individuals with PC and evaluating correlations between plasma and FFPE metabolite levels.

**Methods:** We examined plasma and FFPE samples from 10 individuals with Gleason score 7 (six 3+4, four 4+3) and nine individuals with Gleason score 9 (six 4+5, three 5+4) tumors from a convenience sample of 19 men with PC. We measured the relative abundance of polar metabolites at the time of radical prostatectomy. We used linear models of log_2_ fold changes to examine plasma metabolite levels relative to pathologic tumor grade. Relationships among metabolite levels measured in plasma and FFPE tumor tissue within individuals across metabolites were examined using Pearson correlations.

**Results:** Among 18 plasma metabolites selected *a priori* because of prior associations with PC aggressiveness, serine (*p*=0.0051) and ornithine (*p*=0.036) levels were higher in individuals with Gleason 9 than Gleason 7 PC. After multiple testing correction, however, no associations were statistically significant. The median correlation between levels in plasma and FFPE tumor tissue was 0.45 (range: 0.40-0.53) for the 94 metabolites measured in both biospecimens.

**Conclusions:** Plasma serine and ornithine demonstrated the largest differences between individuals with Gleason 7 and Gleason 9 PC. Metabolite levels in FFPE prostate tissue samples were moderately correlated with plasma levels. Future studies in larger samples are needed to further explore the hypotheses generated by this study.
