## Supplementary Tables for "Metabolites from blood and formalin-fixed, paraffin-embedded tissue from participants with low- and high-grade prostate cancer: a pilot study"

### Sheet: Supplementary Table 1
Supplementary Table 1. Associations between 98 plasma metabolites outside of primary interest and Gleason 7 (n=10) versus 9 (n=9) prostate cancer in 19 total participants
Metabolite	Gleason 7 Average Level	Gleason 9 Average Level	Fold Change (95% CI)	p-valuea	Adjusted p-valuea,b
2-Aminooctanoic acid	130290	248090	1.90 (1.21, 2.99)	0.0075	0.44
Acetyl-Lysine	14943	22758	1.52 (1.05, 2.21)	0.029	0.87
Sedoheptulose-1,7,-bisphosphate (SBP)	168323	95202	0.57 (0.33, 0.96)	0.036	0.87
Adenine	16142	19938	1.24 (0.99, 1.53)	0.056	0.87
Methyl-Cysteine	16142	19938	1.24 (0.99, 1.53)	0.056	0.87
N6-Acetyl-L-Lysine	11137	15892	1.43 (0.97, 2.10)	0.070	0.87
3-S-Methylthiopropionate	9664	7130	0.74 (0.52, 1.04)	0.081	0.87
Citrate-Isocitrate	419158	569586	1.36 (0.92, 2.00)	0.11	0.87
DL-Pipecolic Acid	342804	420153	1.23 (0.94, 1.60)	0.12	0.87
4-Pyridoxic Acid	8587	5614	0.65 (0.37, 1.16)	0.14	0.87
Homoserine	19179	15857	0.83 (0.64, 1.07)	0.15	0.87
Nicotinamide	23338	27666	1.19 (0.93, 1.51)	0.15	0.87
Threonine	31567	36829	1.17 (0.94, 1.45)	0.16	0.87
Shikimate	614388	383049	0.62 (0.31, 1.27)	0.18	0.87
Guanosine	10298	5775	0.56 (0.23, 1.34)	0.18	0.87
Trehalose-6-phosphate	23677	19563	0.83 (0.62, 1.10)	0.18	0.87
dTDP_neg	8354	7056	0.84 (0.65, 1.09)	0.19	0.87
Tyrosine	21370	24204	1.13 (0.93, 1.37)	0.19	0.87
Indoleacrylic Acid	7568	3693	0.49 (0.16, 1.53)	0.21	0.87
Aconitate	22297	26853	1.20 (0.89, 1.62)	0.21	0.87
Imidazoleacetic Acid	21572	18690	0.87 (0.68, 1.10)	0.23	0.87
TMAO	107979	73296	0.68 (0.35, 1.33)	0.25	0.87
2,3-Dihydroxybenzoic Acid	18117	12360	0.68 (0.34, 1.36)	0.26	0.87
Betaine	1210217	1585628	1.31 (0.80, 2.14)	0.26	0.87
Quinolinate	327053	281431	0.86 (0.65, 1.13)	0.27	0.87
Lactate	821084	942233	1.15 (0.89, 1.48)	0.28	0.87
Asparagine	15529	17497	1.13 (0.90, 1.41)	0.28	0.87
Indole	54368	48138	0.89 (0.70, 1.12)	0.29	0.87
Phenylpropiolic acid	22915	25102	1.10 (0.92, 1.31)	0.29	0.87
Glucose-1-phosphate	2408	2108	0.88 (0.68, 1.13)	0.30	0.87
Thiamine	5433	6605	1.22 (0.83, 1.78)	0.30	0.87
2-Isopropylmalic Acid	3996	4663	1.17 (0.85, 1.60)	0.32	0.87
3-Phosphoglycerate	5710	5126	0.90 (0.71, 1.13)	0.34	0.87
Citrulline	7810	8547	1.09 (0.90, 1.33)	0.34	0.87
Carnitine	546531	657686	1.20 (0.80, 1.81)	0.35	0.87
GSSG_pos	71010	82205	1.16 (0.84, 1.60)	0.36	0.87
Putrescine	187617	167951	0.90 (0.70, 1.15)	0.37	0.87
D-gluconate	16201	18126	1.12 (0.86, 1.46)	0.39	0.87
Betaine Aldehyde	192547	173060	0.90 (0.70, 1.16)	0.39	0.87
Nicotinate	55099	48513	0.88 (0.65, 1.20)	0.40	0.87
Sarcosine	232072	260079	1.12 (0.85, 1.48)	0.40	0.87
Uric Acid	84417	75821	0.90 (0.69, 1.17)	0.41	0.87
Glycerate	3515	3975	1.13 (0.83, 1.53)	0.41	0.87
Proline	4907412	5619218	1.15 (0.82, 1.60)	0.41	0.87
Methylmalonic Acid	52738	45381	0.86 (0.58, 1.28)	0.44	0.87
Succinate	52738	45381	0.86 (0.58, 1.28)	0.44	0.87
Oxaloacetate	4009	4419	1.10 (0.85, 1.43)	0.45	0.87
Acetyl-Carnitine-DL	2769062	3292810	1.19 (0.74, 1.92)	0.46	0.87
Methionine Sulfoxide	3752	4118	1.10 (0.84, 1.43)	0.47	0.87
Ng,NG-dimethyl-L-Arginine	84081	92271	1.10 (0.84, 1.44)	0.48	0.87
Glutathione	2461	2280	0.93 (0.74, 1.16)	0.49	0.87
Dihydroorotate	3161	2810	0.89 (0.63, 1.26)	0.49	0.87
Kynurenine	13298	12156	0.91 (0.70, 1.19)	0.49	0.87
dAMP	29542	31710	1.07 (0.87, 1.33)	0.50	0.87
Cytidine	126241	153812	1.22 (0.67, 2.22)	0.50	0.87
Urea	1536469	1427174	0.93 (0.73, 1.18)	0.53	0.87
3-phospho-serine	2731	2520	0.92 (0.71, 1.20)	0.54	0.87
Octulose-1,8-bisphosphate (OBP)	9049	7616	0.84 (0.48, 1.49)	0.54	0.87
Ethanolamine	40335	37380	0.93 (0.72, 1.20)	0.54	0.87
Cystine	101992	108377	1.06 (0.86, 1.31)	0.56	0.87
1Methyl-histidine	33811	30310	0.90 (0.61, 1.32)	0.57	0.87
Acetoacetate	5276	4433	0.84 (0.44, 1.60)	0.58	0.87
Imidazole	248360	232498	0.94 (0.73, 1.20)	0.58	0.87
Glycerophosphocholine	639135	704521	1.10 (0.77, 1.58)	0.58	0.87
Methylnicotinamide	7501	7948	1.06 (0.85, 1.32)	0.59	0.87
1,3,-Diphosphateglycerate	122340	110558	0.90 (0.62, 1.33)	0.59	0.87
Citraconic Acid	4855	5229	1.08 (0.81, 1.44)	0.60	0.87
2-Keto-Isovalerate	22730	21277	0.94 (0.72, 1.22)	0.60	0.87
Maleic Acid	22730	21277	0.94 (0.72, 1.22)	0.60	0.87
D-Glyceraldehyde-3-phosphate	990	899	0.91 (0.59, 1.41)	0.65	0.91
N-Acetylputrescine	68405	64886	0.95 (0.74, 1.22)	0.66	0.91
Shikimate-3-phosphate	9388	8973	0.96 (0.77, 1.19)	0.68	0.91
Glucose-6-phosphate	5697	6221	1.09 (0.71, 1.68)	0.68	0.91
Phosphoenolpyruvate	8246	7605	0.92 (0.61, 1.39)	0.68	0.91
Hypoxanthine	6188	6447	1.04 (0.84, 1.30)	0.70	0.92
Hydroxyisocaproic Acid	5798	5295	0.91 (0.55, 1.51)	0.71	0.93
Cholesteryl sulfate	323058	346950	1.07 (0.71, 1.62)	0.72	0.93
2-oxobutanoate	5569	5000	0.90 (0.48, 1.69)	0.73	0.93
Ascorbic Acid	34107	32461	0.95 (0.70, 1.30)	0.75	0.93
N-Acetyl-L-Alanine	12749	13421	1.05 (0.76, 1.46)	0.75	0.93
Dimethylglycine	322440	341527	1.06 (0.71, 1.59)	0.77	0.94
Phosphorylcholine	57297	55794	0.97 (0.77, 1.23)	0.81	0.96
2-Hydroxy-2-Methylbutanedioic Acid	6140	5999	0.98 (0.78, 1.23)	0.84	0.96
Choline	945308	979333	1.04 (0.70, 1.54)	0.85	0.96
Malate	120870	122844	1.02 (0.82, 1.25)	0.87	0.96
5-phosphoribosyl-1-pyrohosphate	4155	4014	0.97 (0.62, 1.51)	0.87	0.96
AMP	10061	9754	0.97 (0.65, 1.46)	0.88	0.96
Myo-inositol	2819	2936	1.04 (0.59, 1.84)	0.88	0.96
Glyoxylate	3232	3185	0.99 (0.80, 1.22)	0.89	0.96
N-acetyl-L-ornithine	3473	3430	0.99 (0.78, 1.25)	0.91	0.96
1-Methyl-Adenosine	39779	40264	1.01 (0.77, 1.33)	0.93	0.96
Creatinine	10761844	10608306	0.99 (0.71, 1.37)	0.93	0.96
Cytosine	4213	4260	1.01 (0.78, 1.31)	0.93	0.96
Phenylalanine	940914	949856	1.01 (0.78, 1.31)	0.94	0.96
CMP	27903	28196	1.01 (0.75, 1.35)	0.94	0.96
Thymidine	5828	5858	1.01 (0.84, 1.20)	0.95	0.96
Allantoate	32724	32462	0.99 (0.74, 1.33)	0.96	0.96
Uracil	12778	12823	1.00 (0.78, 1.29)	0.98	0.98
Abbreviations: CI – confidence interval a From linear models of log2 metabolite levels b Adjusted according to the Benjamini-Hochberg procedure

### Sheet: Supplementary Table 2
Supplementary Table 2. Associations between 18 plasma metabolites of interest and Gleason 3+4 (n=6) versus >3+4 (n=13) prostate cancer in 19 total participants
Metabolite	Gleason 3+4 Average Level	Gleason >3+4 Average Level	Fold Change (95% CI)	p-valuea	Adjusted p-valuea,b
Ornithine	154069	192833	1.25 (1.01, 1.55)	0.040	0.72
Fumarate	25132	20730	0.82 (0.64, 1.06)	0.13	0.72
Serine	54774	63798	1.16 (0.93, 1.47)	0.18	0.72
Hydroxyproline	23170	32631	1.41 (0.84, 2.36)	0.19	0.72
Lysine	11419	12982	1.14 (0.93, 1.39)	0.20	0.72
Arginine	131517	119324	0.91 (0.72, 1.14)	0.38	0.85
Citrate	147038	165446	1.13 (0.83, 1.53)	0.43	0.85
Valine	507089	559307	1.10 (0.84, 1.45)	0.47	0.85
Tryptophan	679738	622887	0.92 (0.71, 1.18)	0.48	0.85
Leucine/Isoleucine	3571033	3884965	1.09 (0.82, 1.44)	0.54	0.85
Histidine	302055	318735	1.06 (0.88, 1.27)	0.55	0.85
Aspartate	7568	7111	0.94 (0.75, 1.17)	0.56	0.85
alpha Ketoglutarate	23263	24238	1.04 (0.86, 1.26)	0.65	0.87
Alanine	424496	448793	1.06 (0.77, 1.44)	0.72	0.87
Glutamate	193922	204057	1.05 (0.78, 1.41)	0.72	0.87
Glutamine	763845	743297	0.97 (0.77, 1.23)	0.81	0.88
Methionine	43341	44902	1.04 (0.74, 1.45)	0.83	0.88
Taurine	67933	68690	1.01 (0.80, 1.28)	0.92	0.92
Abbreviations: CI – confidence interval a From linear models of log2 metabolite levels b Adjusted according to the Benjamini-Hochberg procedure

### Sheet: Supplementary Table 3
Supplementary Table 3. Associations between 98 plasma metabolites outside of primary interest and Gleason 3+4 (n=6) versus >3+4 (n=13) prostate cancer in 19 total participants
Metabolite	Gleason 3+4 Average Level	Gleason >3+4 Average Level	Fold Change (95% CI)	p-valuea	Adjusted p-valuea,b
N6-Acetyl-L-Lysine	9095	15641	1.72 (1.18, 2.51)	0.0072	0.83
Acetyl-Lysine	13095	21252	1.62 (1.10, 2.40)	0.018	0.96
2-Aminooctanoic acid	126227	206490	1.64 (0.96, 2.79)	0.069	0.96
AMP	7768	11095	1.43 (0.95, 2.15)	0.083	0.96
Aconitate	20257	26508	1.31 (0.96, 1.78)	0.085	0.96
Dihydroorotate	3679	2717	0.74 (0.52, 1.05)	0.087	0.96
Glycerate	3139	4033	1.28 (0.94, 1.76)	0.11	0.96
Nicotinamide	22286	26820	1.20 (0.93, 1.56)	0.15	0.96
2-Keto-Isovalerate	25132	20730	0.82 (0.63, 1.08)	0.15	0.96
Maleic Acid	25132	20730	0.82 (0.63, 1.08)	0.15	0.96
Quinolinate	350727	285391	0.81 (0.61, 1.09)	0.15	0.96
Imidazoleacetic Acid	22801	19040	0.84 (0.65, 1.08)	0.16	0.96
Guanosine	12013	6426	0.53 (0.21, 1.36)	0.18	0.96
Homoserine	19900	16529	0.83 (0.62, 1.10)	0.19	0.96
Trehalose-6-phosphate	24840	20292	0.82 (0.60, 1.12)	0.19	0.96
Hypoxanthine	5726	6599	1.15 (0.92, 1.45)	0.21	0.96
Sedoheptulose-1,7,-bisphosphate (SBP)	166608	113986	0.68 (0.37, 1.26)	0.21	0.96
Putrescine	197355	169761	0.86 (0.66, 1.12)	0.25	0.96
2-Hydroxy-2-Methylbutanedioic Acid	6666	5817	0.87 (0.69, 1.11)	0.25	0.96
Glucose-1-phosphate	2506	2156	0.86 (0.65, 1.14)	0.27	0.96
Lactate	793005	917788	1.16 (0.88, 1.53)	0.28	0.96
Indole	55960	49313	0.88 (0.69, 1.13)	0.31	0.96
Citraconic Acid	4547	5268	1.16 (0.85, 1.57)	0.33	0.96
Proline	4656453	5522017	1.19 (0.83, 1.70)	0.33	0.96
Uric Acid	87900	76919	0.88 (0.66, 1.16)	0.34	0.96
1Methyl-histidine	36603	30220	0.83 (0.55, 1.25)	0.35	0.96
Imidazole	261233	231798	0.89 (0.68, 1.15)	0.35	0.96
Nicotinate	57523	49458	0.86 (0.62, 1.20)	0.35	0.96
Hydroxyisocaproic Acid	4708	5995	1.27 (0.75, 2.16)	0.35	0.96
dTDP_neg	8409	7410	0.88 (0.66, 1.17)	0.36	0.96
3-S-Methylthiopropionate	9423	7921	0.84 (0.57, 1.24)	0.37	0.96
D-Glyceraldehyde-3-phosphate	1088	887	0.82 (0.51, 1.30)	0.37	0.96
Uracil	13799	12363	0.90 (0.68, 1.17)	0.41	0.96
Asparagine	15370	16947	1.10 (0.86, 1.41)	0.41	0.96
Allantoate	35333	31410	0.89 (0.65, 1.21)	0.44	0.96
Threonine	31890	34958	1.10 (0.86, 1.40)	0.44	0.96
Phosphorylcholine	60253	54961	0.91 (0.71, 1.17)	0.45	0.96
Citrate-Isocitrate	434640	509695	1.17 (0.76, 1.81)	0.45	0.96
Citrulline	7746	8345	1.08 (0.87, 1.33)	0.47	0.96
Adenine	16796	18344	1.09 (0.85, 1.41)	0.48	0.96
Methyl-Cysteine	16796	18344	1.09 (0.85, 1.41)	0.48	0.96
Acetyl-Carnitine-DL	2660784	3179900	1.20 (0.71, 2.00)	0.48	0.96
Methylmalonic Acid	44607	51348	1.15 (0.75, 1.77)	0.50	0.96
Succinate	44607	51348	1.15 (0.75, 1.77)	0.50	0.96
Betaine Aldehyde	194550	177984	0.91 (0.69, 1.20)	0.51	0.96
2,3-Dihydroxybenzoic Acid	17829	14007	0.79 (0.37, 1.68)	0.52	0.96
N-Acetyl-L-Alanine	12128	13519	1.11 (0.79, 1.58)	0.52	0.96
GSSG_pos	70829	78676	1.11 (0.78, 1.58)	0.54	0.96
Acetoacetate	5590	4554	0.81 (0.41, 1.63)	0.54	0.96
Glutathione	2260	2428	1.07 (0.84, 1.37)	0.55	0.96
3-Phosphoglycerate	5704	5302	0.93 (0.72, 1.19)	0.55	0.96
N-Acetylputrescine	70327	65111	0.93 (0.71, 1.21)	0.55	0.96
5-phosphoribosyl-1-pyrohosphate	4489	3915	0.87 (0.54, 1.41)	0.56	0.96
1,3,-Diphosphateglycerate	126195	112435	0.89 (0.59, 1.34)	0.57	0.96
Betaine	1244410	1440499	1.16 (0.68, 1.98)	0.58	0.96
Myo-inositol	3214	2729	0.85 (0.46, 1.56)	0.58	0.96
Glyoxylate	3347	3148	0.94 (0.75, 1.18)	0.58	0.96
Glycerophosphocholine	623323	691671	1.11 (0.75, 1.64)	0.58	0.96
Ethanolamine	40918	38012	0.93 (0.70, 1.22)	0.59	0.96
Ascorbic Acid	35293	32442	0.92 (0.66, 1.29)	0.61	0.96
dAMP	29417	31087	1.06 (0.84, 1.33)	0.63	0.96
Ng,NG-dimethyl-L-Arginine	83821	89797	1.07 (0.80, 1.44)	0.63	0.96
Thiamine	5576	6145	1.10 (0.72, 1.68)	0.64	0.96
Creatinine	10130064	10957042	1.08 (0.76, 1.54)	0.65	0.96
Phenylpropiolic acid	23263	24238	1.04 (0.86, 1.26)	0.66	0.96
Choline	905578	988125	1.09 (0.72, 1.66)	0.67	0.96
Glucose-6-phosphate	6324	5770	0.91 (0.57, 1.45)	0.69	0.96
Carnitine	562288	613171	1.09 (0.70, 1.70)	0.69	0.96
Dimethylglycine	313121	340109	1.09 (0.70, 1.68)	0.70	0.96
Sarcosine	235636	249360	1.06 (0.78, 1.43)	0.70	0.96
Phenylalanine	913813	959956	1.05 (0.80, 1.39)	0.72	0.96
Oxaloacetate	4056	4266	1.05 (0.79, 1.40)	0.72	0.96
Cystine	107889	103647	0.96 (0.76, 1.21)	0.72	0.96
D-gluconate	17659	16827	0.95 (0.71, 1.27)	0.73	0.96
Methionine Sulfoxide	4036	3869	0.96 (0.72, 1.27)	0.76	0.96
Methylnicotinamide	7892	7627	0.97 (0.76, 1.22)	0.77	0.96
4-Pyridoxic Acid	7484	6818	0.91 (0.48, 1.74)	0.77	0.96
Octulose-1,8-bisphosphate (OBP)	8847	8114	0.92 (0.49, 1.70)	0.77	0.96
TMAO	96532	86959	0.90 (0.43, 1.90)	0.77	0.96
Urea	1450159	1499427	1.03 (0.79, 1.35)	0.79	0.96
3-phospho-serine	2690	2601	0.97 (0.72, 1.29)	0.81	0.96
1-Methyl-Adenosine	39168	40402	1.03 (0.77, 1.38)	0.83	0.96
Phosphoenolpyruvate	7699	8048	1.05 (0.67, 1.62)	0.84	0.96
Indoleacrylic Acid	5843	5190	0.89 (0.25, 3.19)	0.85	0.96
Thymidine	5774	5874	1.02 (0.84, 1.24)	0.86	0.96
Malate	123395	121072	0.98 (0.78, 1.23)	0.86	0.96
2-Isopropylmalic Acid	4369	4268	0.98 (0.69, 1.38)	0.89	0.96
2-oxobutanoate	5457	5217	0.96 (0.48, 1.89)	0.89	0.96
Cytidine	135293	140188	1.04 (0.54, 1.99)	0.91	0.96
Cholesteryl sulfate	339144	331888	0.98 (0.63, 1.53)	0.92	0.96
Tyrosine	22518	22738	1.01 (0.81, 1.25)	0.93	0.96
Cytosine	4202	4250	1.01 (0.76, 1.34)	0.93	0.96
N-acetyl-L-ornithine	3429	3463	1.01 (0.78, 1.30)	0.94	0.96
CMP	27832	28139	1.01 (0.74, 1.39)	0.94	0.96
DL-Pipecolic Acid	380119	376277	0.99 (0.73, 1.34)	0.94	0.96
Kynurenine	12660	12783	1.01 (0.76, 1.35)	0.95	0.96
Shikimate	483005	495012	1.02 (0.46, 2.27)	0.95	0.96
Shikimate-3-phosphate	9160	9202	1.00 (0.79, 1.28)	0.97	0.97
Abbreviations: CI – confidence interval a From linear models of log2 metabolite levels b Adjusted according to the Benjamini-Hochberg procedure

### Sheet: Supplementary Table 4
Supplementary Table 4. Correlations between plasma, benign tissue, and tumor tissue metabolite levels within individuals across metabolites
ID	Tumor vs Normal	Tumor vs Plasma	Normal vs Plasma
001	0.959779	0.495149	0.540015
002	0.925949	0.531993	0.528479
003	0.942121	0.476179	0.512085
004	0.94266	0.418673	0.404032
005	0.922299	0.464687	0.471253
006	0.923598	0.396374	0.474276
007	0.718051	0.399979	0.480347
008	0.910023	0.447166	0.411495
009	0.9084	0.485437	0.502376
010	0.842447	0.484459	0.499894
011	0.954764	0.445663	0.496507
012	0.787769	0.528063	0.459726
013	0.963503	0.429651	0.461061
014	0.884412	0.453311	0.497743
015	0.967515	0.4414	0.439346
016	0.890386	0.500455	0.411568
017	0.920657	0.440037	0.455685
018	0.865269	0.434733	0.403237
019	0.966789	0.503201	0.473577
020	0.684442	-	-
021	0.955533	-	-
022	0.870967	-	-
023	0.961111	-	-
024	0.8764	-	-
Median	0.921478	0.453311	0.473577
Minimum	0.684442	0.396374	0.403237
Maximum	0.967515	0.531993	0.540015

### Sheet: Supplementary Table 5
Supplementary Table 5. Correlations between plasma, benign tissue, and tumor tissue metabolite levels across individuals for each metabolite
Metabolite	Tumor vs Normal	Tumor vs Plasma	Normal vs Plasma
1-Methyl-Adenosine	0.241476	0.105675	0.586822
1,3,-Diphosphateglycerate	0.226247	0.186437	-0.0708477
1Methyl-histidine	-0.0675631	0.21697	0.0979415
2-Aminooctanoic acid	0.362719	0.226831	-0.136538
2-Hydroxy-2-Methylbutanedioic Acid	0.356032	-0.183314	0.0639098
2-Keto-Isovalerate	0.180934	0.0488735	0.301208
2-oxobutanoate	0.125366	0.293877	-0.0531619
3-phospho-serine	0.508378	-0.217872	-0.268391
4-Pyridoxic Acid	0.256971	-0.00261917	0.147462
5-phosphoribosyl-1-pyrohosphate	0.0720957	-0.362557	-0.0845673
Acetoacetate	0.117518	0.312335	0.101746
Acetyl-Carnitine-DL	-0.0815897	-0.0864547	0.338807
Acetyl-Lysine	0.0856124	-0.276135	-0.00428018
Aconitate	0.574256	0.0243362	-0.193513
Adenine	0.207446	-0.00617253	-0.217983
Alanine	0.0114783	-0.141903	0.0954943
alpha Ketoglutarate	-0.0445539	-0.369461	0.16094
AMP	-0.163811	0.0926909	0.25008
Arginine	0.143344	0.209049	0.166291
Aspartate	0.589992	-0.164885	0.160809
Betaine	0.00507135	0.126667	0.011878
Betaine Aldehyde	0.307592	0.0250896	-0.00859879
Carnitine	-0.510937	-0.180973	0.348984
Cholesteryl sulfate	0.426431	-0.0886547	-0.149974
Choline	0.215075	-0.0445833	0.302639
Citraconic Acid	0.471349	-0.0498818	-0.31146
Citrate	0.227274	-0.220301	-0.354832
Citrate-Isocitrate	0.300455	-0.0822063	-0.182477
CMP	-0.220939	-0.135852	0.131838
Creatinine	0.413429	-0.169359	-0.237075
Cytidine	0.101547	-0.167818	-0.60284
Cytosine	0.15176	-0.113652	-0.0745413
D-gluconate	0.292763	-0.0906627	-0.00877526
D-Glyceraldehyde-3-phosphate	0.130094	-0.142109	0.00497871
dAMP	0.0958807	-0.174175	-0.153877
Dihydroorotate	0.467789	-0.529137	-0.100635
Dimethylglycine	0.208608	0.116832	0.393084
DL-Pipecolic Acid	0.49523	-0.125413	-0.370372
Ethanolamine	0.0447344	0.351737	-0.299074
Fumarate	0.390361	0.0199676	0.314544
Glutamate	0.396892	-0.190542	0.316753
Glutamine	-0.061202	0.112776	-0.0325665
Glutathione	0.216424	0.028781	-0.220974
Glycerate	-0.0168058	-0.0796781	-0.396297
Glycerophosphocholine	-0.310064	-0.308344	0.30234
GSSG_pos	0.230558	0.1183	-0.259489
Guanosine	-0.089731	0.0694456	0.23814
Histidine	-0.0441734	-0.142025	0.377337
Hydroxyproline	0.138972	0.447474	0.395608
Hypoxanthine	-0.00994509	0.520718	-0.223044
Imidazoleacetic Acid	0.184829	-0.152266	-0.200039
Indoleacrylic Acid	-0.0357077	-0.526785	-0.142998
Kynurenine	0.265093	-0.206297	-0.336578
Lactate	0.279569	0.351353	-0.412773
Leucine/Isoleucine	0.14606	-0.448992	-0.155207
Lysine	0.0985003	0.208809	-0.0547778
Malate	0.399582	0.00341151	0.139795
Maleic Acid	0.394178	0.0150226	0.292885
Methionine	-0.0974018	-0.448522	0.138871
Methionine Sulfoxide	0.0984531	0.112785	-0.0111257
Methyl-Cysteine	0.130539	-0.0746485	-0.284782
Methylmalonic Acid	0.103847	-0.336806	0.163813
Methylnicotinamide	-0.0808122	0.52765	-0.491355
Myo-inositol	-0.148792	-0.0115541	0.00630773
N-Acetyl-L-Alanine	-0.299151	0.108647	-0.323074
N6-Acetyl-L-Lysine	0.172341	-0.371629	-0.0386341
Ng,NG-dimethyl-L-Arginine	-0.0257657	-0.436744	-0.309468
Nicotinamide	0.206338	-0.323357	-0.269119
Nicotinate	0.210729	0.0511404	-0.113305
Ornithine	0.365226	-0.142126	-0.358518
Oxaloacetate	0.253729	-0.0891257	0.0769008
Phenylalanine	0.176562	-0.105735	0.0314057
Phenylpropiolic acid	0.234458	-0.488612	0.187532
Phosphoenolpyruvate	0.117009	-0.014793	0.0323169
Phosphorylcholine	0.354615	-0.174412	-0.173064
Proline	-0.344846	-0.186049	-0.0139275
Quinolinate	0.203938	0.299718	0.0437954
Sarcosine	0.132903	-0.116494	0.0676502
Sedoheptulose-1,7,-bisphosphate (SBP)	0.328097	-0.148993	0.19387
Serine	0.177974	-0.119649	-0.0056346
Shikimate	0.421637	-0.0568737	0.409107
Shikimate-3-phosphate	0.615601	-0.4015	-0.192669
Succinate	0.0777911	-0.333219	0.120381
Taurine	-0.100009	0.351573	-0.0119618
Thiamine	0.427753	0.0483854	0.0183213
Threonine	0.091737	-0.194004	0.0627095
Thymidine	-0.00105094	-0.253255	-0.360716
TMAO	0.340478	0.467341	0.340549
Trehalose-6-phosphate	-0.121	-0.306176	-0.258739
Tyrosine	0.0343297	-0.0860398	0.237334
Uracil	0.124058	-0.137971	-0.0736111
Urea	0.524919	0.610333	0.189906
Uric Acid	0.272887	0.0831694	-0.529188
Valine	0.197077	-0.226869	0.368622
Median	0.174452	-0.0875547	-0.00868702
Minimum	-0.510937	-0.529137	-0.60284
Maximum	0.615601	0.610333	0.586822
